# Integrating genomic variants and developmental milestones to predict cognitive and adaptive outcomes in autistic children

**DOI:** 10.1101/2024.07.31.24311250

**Authors:** Vincent-Raphaël Bourque, Zoe Schmilovich, Guillaume Huguet, Jade England, Adeniran Okewole, Cécile Poulain, Thomas Renne, Martineau Jean-Louis, Zohra Saci, Xinhe Zhang, Thomas Rolland, Aurélie Labbé, Jacob Vorstman, Guy A. Rouleau, Simon Baron-Cohen, Laurent Mottron, Richard A. I. Bethlehem, Varun Warrier, Sébastien Jacquemont

## Abstract

Although the first signs of autism are often observed as early as 18-36 months of age, there is a broad uncertainty regarding future development, and clinicians lack predictive tools to identify those who will later be diagnosed with co-occurring intellectual disability (ID). Here, we developed predictive models of ID in autistic children (n=5,633 from three cohorts), integrating different classes of genetic variants alongside developmental milestones. The integrated model yielded an AUC ROC=0.65, with this predictive performance cross-validated and generalised across cohorts. Positive predictive values reached up to 55%, accurately identifying 10% of ID cases. The ability to stratify the probabilities of ID using genetic variants was up to twofold greater in individuals with delayed milestones compared to those with typical development. These findings underscore the potential of models in neurodevelopmental medicine that integrate genomics and clinical observations to predict outcomes and target interventions.
