## Supplementary Material for "Integrating genomic variants and developmental milestones to predict cognitive and adaptive outcomes in autistic children"

### Sheet: Index
Supplementary Material: Integrating genomic variants and developmental milestones to predict cognitive and adaptive outcomes in autistic children
Sheet	Contents
Supplementary Table 1	Selection of polygenic scores
Supplementary Table 2	Model performance for predicting intellectual disability using genetic variants
Supplementary Table 3	Model performance for predicting intellectual disability using developmental milestones and genetic variants
Supplementary Table 4	Other risk factors for intellectual disability and confounding factors in the evaluation of ID
Supplementary Table 5	Performance for predicting intellectual quotient and Vineland adaptive behaviour scales using all predictors
Supplementary Table 6	Comparison with the predictive performance or carrier status of developmental disorder genes

### Sheet: 1.
Supplementary Table 1. Forward feature selection of polygenic scores
PMID	phenotype	AUC ROC mean	AUC ROC standard deviation	count of PGS included in the model
29942086	cognitive ability	0.5467996168	0.02396639858	1
30804558	autism	0.5483826331	0.02306665327	2
27046643	college	0.548764972	0.023108254	3
29700475	major depression	0.5485601514	0.02320916637	4
30478444	ADHD	0.5483043261	0.02339444457	5
27225129	educational attainment	0.5480365665	0.02337040073	6
27494321	chronotype	0.5475140854	0.02200594741	7
25056061	schizophrenia	0.5472006474	0.02095821129	8
28194004	tiredness	0.5465119544	0.0211716572	9
27089181	depressive symptoms	0.5455009326	0.0214088185	10
27089181	subjective well-being	0.5442807426	0.02097609776	11
27089181	neuroticism	NA	NA	12

### Sheet: 2.
Supplementary Table 2. Model performance for predicting intellectual disability using genetic variants
algorithm	cohort	model	AUC ROC	AUC PPV-Sensitivity	AUC NPV-Specificity
logistic regression	SPARK	PGS_intelligence.PGS_autism	0.529 (95%CI: 0.512, 0.545)	0.268 (95%CI: 0.244, 0.292)	0.822 (95%CI: 0.807, 0.837)
logistic regression	SPARK	PGS_intelligence.PGS_autism.DEL_constrained.DUP_constrained	0.532 (95%CI: 0.515, 0.548)	0.283 (95%CI: 0.257, 0.308)	0.823 (95%CI: 0.808, 0.838)
logistic regression	SPARK	PGS_intelligence.PGS_autism.DEL_constrained.DUP_constrained.DEL_DDD_genes.DUP_DDD_genes	0.532 (95%CI: 0.515, 0.548)	0.281 (95%CI: 0.256, 0.307)	0.823 (95%CI: 0.808, 0.838)
logistic regression	SPARK	PGS_intelligence.PGS_autism.DEL_constrained.DUP_constrained.LOF_constrained.MIS_constrained	0.563 (95%CI: 0.544, 0.583)	0.313 (95%CI: 0.285, 0.341)	0.835 (95%CI: 0.82, 0.85)
logistic regression	SPARK	PGS_intelligence.PGS_autism.DEL_constrained.DUP_constrained.LOF_constrained.MIS_constrained.LOF_DDD_gene.MIS_DDD_gene	0.565 (95%CI: 0.545, 0.586)	0.326 (95%CI: 0.297, 0.355)	0.836 (95%CI: 0.821, 0.851)
logistic regression	SSC	PGS_intelligence.PGS_autism	0.515 (95%CI: 0.482, 0.548)	0.298 (95%CI: 0.249, 0.346)	0.809 (95%CI: 0.778, 0.84)
logistic regression	SSC	PGS_intelligence.PGS_autism.DEL_constrained.DUP_constrained	0.531 (95%CI: 0.497, 0.566)	0.317 (95%CI: 0.265, 0.368)	0.815 (95%CI: 0.785, 0.846)
logistic regression	SSC	PGS_intelligence.PGS_autism.DEL_constrained.DUP_constrained.DEL_DDD_genes.DUP_DDD_genes	0.529 (95%CI: 0.494, 0.564)	0.318 (95%CI: 0.266, 0.37)	0.814 (95%CI: 0.784, 0.845)
logistic regression	SSC	PGS_intelligence.PGS_autism.DEL_constrained.DUP_constrained.LOF_constrained.MIS_constrained	0.555 (95%CI: 0.518, 0.592)	0.344 (95%CI: 0.29, 0.399)	0.826 (95%CI: 0.796, 0.856)
logistic regression	SSC	PGS_intelligence.PGS_autism.DEL_constrained.DUP_constrained.LOF_constrained.MIS_constrained.LOF_DDD_gene.MIS_DDD_gene	0.562 (95%CI: 0.524, 0.599)	0.373 (95%CI: 0.318, 0.428)	0.829 (95%CI: 0.8, 0.859)
logistic regression	MSSNG	PGS_intelligence.PGS_autism	0.541 (95%CI: 0.481, 0.6)	0.261 (95%CI: 0.162, 0.36)	0.912 (95%CI: 0.874, 0.949)
logistic regression	MSSNG	PGS_intelligence.PGS_autism.DEL_constrained.DUP_constrained	0.535 (95%CI: 0.47, 0.6)	0.251 (95%CI: 0.156, 0.346)	0.911 (95%CI: 0.874, 0.949)
logistic regression	MSSNG	PGS_intelligence.PGS_autism.DEL_constrained.DUP_constrained.DEL_DDD_genes.DUP_DDD_genes	0.532 (95%CI: 0.469, 0.596)	0.237 (95%CI: 0.15, 0.325)	0.911 (95%CI: 0.874, 0.948)
logistic regression	MSSNG	PGS_intelligence.PGS_autism.DEL_constrained.DUP_constrained.LOF_constrained.MIS_constrained	0.533 (95%CI: 0.46, 0.605)	0.266 (95%CI: 0.161, 0.372)	0.907 (95%CI: 0.867, 0.946)
logistic regression	MSSNG	PGS_intelligence.PGS_autism.DEL_constrained.DUP_constrained.LOF_constrained.MIS_constrained.LOF_DDD_gene.MIS_DDD_gene	0.533 (95%CI: 0.465, 0.602)	0.306 (95%CI: 0.189, 0.422)	0.905 (95%CI: 0.865, 0.946)
random forest	SPARK	mod_RF_sex.PGS_intelligence.PGS_autism	0.528 (95%CI: 0.51, 0.547)	0.268 (95%CI: 0.245, 0.29)	0.823 (95%CI: 0.807, 0.838)
random forest	SPARK	mod_RF_sex.PGS_intelligence.PGS_autism.DEL_constrained.DUP_constrained	0.531 (95%CI: 0.513, 0.55)	0.282 (95%CI: 0.257, 0.308)	0.824 (95%CI: 0.808, 0.84)
random forest	SPARK	mod_RF_sex.PGS_intelligence.PGS_autism.DEL_constrained.DUP_constrained.DEL_DDD_genes.DUP_DDD_genes	0.531 (95%CI: 0.513, 0.549)	0.284 (95%CI: 0.258, 0.31)	0.822 (95%CI: 0.804, 0.84)
random forest	SPARK	mod_RF_sex.PGS_intelligence.PGS_autism.DEL_constrained.DUP_constrained.LOF_constrained.MIS_constrained	0.565 (95%CI: 0.543, 0.587)	0.312 (95%CI: 0.284, 0.34)	0.836 (95%CI: 0.819, 0.852)
random forest	SPARK	mod_RF_sex.PGS_intelligence.PGS_autism.DEL_constrained.DUP_constrained.LOF_constrained.MIS_constrained.LOF_DDD_gene.MIS_DDD_gene	0.573 (95%CI: 0.55, 0.596)	0.323 (95%CI: 0.294, 0.352)	0.838 (95%CI: 0.82, 0.856)
random forest	SSC	mod_RF_sex.PGS_intelligence.PGS_autism	0.514 (95%CI: 0.479, 0.55)	0.284 (95%CI: 0.238, 0.331)	0.806 (95%CI: 0.774, 0.838)
random forest	SSC	mod_RF_sex.PGS_intelligence.PGS_autism.DEL_constrained.DUP_constrained	0.526 (95%CI: 0.488, 0.563)	0.308 (95%CI: 0.258, 0.358)	0.813 (95%CI: 0.764, 0.862)
random forest	SSC	mod_RF_sex.PGS_intelligence.PGS_autism.DEL_constrained.DUP_constrained.DEL_DDD_genes.DUP_DDD_genes	0.528 (95%CI: 0.491, 0.566)	0.311 (95%CI: 0.26, 0.362)	0.816 (95%CI: 0.784, 0.848)
random forest	SSC	mod_RF_sex.PGS_intelligence.PGS_autism.DEL_constrained.DUP_constrained.LOF_constrained.MIS_constrained	0.548 (95%CI: 0.508, 0.587)	0.322 (95%CI: 0.271, 0.374)	0.819 (95%CI: 0.781, 0.858)
random forest	SSC	mod_RF_sex.PGS_intelligence.PGS_autism.DEL_constrained.DUP_constrained.LOF_constrained.MIS_constrained.LOF_DDD_gene.MIS_DDD_gene	0.551 (95%CI: 0.509, 0.592)	0.341 (95%CI: 0.287, 0.396)	0.827 (95%CI: 0.797, 0.857)
random forest	MSSNG	mod_RF_sex.PGS_intelligence.PGS_autism	0.519 (95%CI: 0.447, 0.591)	0.241 (95%CI: 0.148, 0.333)	0.903 (95%CI: 0.861, 0.944)
random forest	MSSNG	mod_RF_sex.PGS_intelligence.PGS_autism.DEL_constrained.DUP_constrained	0.516 (95%CI: 0.439, 0.592)	0.234 (95%CI: 0.144, 0.323)	0.895 (95%CI: 0.849, 0.941)
random forest	MSSNG	mod_RF_sex.PGS_intelligence.PGS_autism.DEL_constrained.DUP_constrained.DEL_DDD_genes.DUP_DDD_genes	0.501 (95%CI: 0.422, 0.579)	0.234 (95%CI: 0.143, 0.325)	0.891 (95%CI: 0.833, 0.949)
random forest	MSSNG	mod_RF_sex.PGS_intelligence.PGS_autism.DEL_constrained.DUP_constrained.LOF_constrained.MIS_constrained	0.508 (95%CI: 0.425, 0.59)	0.26 (95%CI: 0.155, 0.366)	0.907 (95%CI: 0.868, 0.946)
random forest	MSSNG	mod_RF_sex.PGS_intelligence.PGS_autism.DEL_constrained.DUP_constrained.LOF_constrained.MIS_constrained.LOF_DDD_gene.MIS_DDD_gene	0.502 (95%CI: 0.418, 0.586)	0.268 (95%CI: 0.16, 0.376)	0.902 (95%CI: 0.862, 0.942)

### Sheet: 3.
Supplementary Table 3. Model performance for predicting intellectual disability using developmental milestones and genetic variants
algorithm	model	cohort	AUC ROC	AUC PPV-Sensitivity	AUC NPV-Specificity
logistic regression	sex.age_walking_independently	SPARK	0.588 (95%CI: 0.557, 0.619)	0.317 (95%CI: 0.281, 0.353)	0.851 (95%CI: 0.833, 0.869)
logistic regression	sex.age_walking_independently.age_first_word	SPARK	0.637 (95%CI: 0.608, 0.667)	0.359 (95%CI: 0.322, 0.396)	0.868 (95%CI: 0.849, 0.887)
logistic regression	sex.age_walking_independently.age_first_word.age_first_word_language_regression.language_regression	SPARK	0.684 (95%CI: 0.658, 0.711)	0.369 (95%CI: 0.332, 0.405)	0.894 (95%CI: 0.876, 0.912)
logistic regression	sex.age_walking_independently.age_first_word.age_first_word_language_regression.language_regression.delta_first_word_first_phrase	SPARK	0.705 (95%CI: 0.679, 0.73)	0.393 (95%CI: 0.354, 0.432)	0.902 (95%CI: 0.888, 0.917)
logistic regression	sex.age_walking_independently.age_first_word.age_first_word_language_regression.language_regression.delta_first_word_first_phrase.age_bowel_trained	SPARK	0.715 (95%CI: 0.688, 0.742)	0.409 (95%CI: 0.367, 0.45)	0.904 (95%CI: 0.889, 0.918)
logistic regression	sex.age_walking_independently.age_first_word.age_first_word_language_regression.language_regression.delta_first_word_first_phrase.age_bowel_trained.age_bladder_trained	SPARK	0.715 (95%CI: 0.689, 0.742)	0.409 (95%CI: 0.368, 0.451)	0.904 (95%CI: 0.889, 0.918)
logistic regression	sex.age_walking_independently.age_first_word.age_first_word_language_regression.language_regression.delta_first_word_first_phrase.age_bowel_trained.age_bladder_trained.PGS_intelligence.PGS_autism	SPARK	0.717 (95%CI: 0.691, 0.744)	0.407 (95%CI: 0.366, 0.448)	0.907 (95%CI: 0.893, 0.921)
logistic regression	sex.age_walking_independently.age_first_word.age_first_word_language_regression.language_regression.delta_first_word_first_phrase.age_bowel_trained.age_bladder_trained.PGS_intelligence.PGS_autism.DEL_constrained.DUP_constrained	SPARK	0.719 (95%CI: 0.692, 0.745)	0.401 (95%CI: 0.361, 0.442)	0.909 (95%CI: 0.895, 0.923)
logistic regression	sex.age_walking_independently.age_first_word.age_first_word_language_regression.language_regression.delta_first_word_first_phrase.age_bowel_trained.age_bladder_trained.PGS_intelligence.PGS_autism.LOF_constrained.MIS_constrained.DEL_constrained.DUP_constrained	SPARK	0.714 (95%CI: 0.688, 0.741)	0.398 (95%CI: 0.357, 0.44)	0.907 (95%CI: 0.893, 0.921)
logistic regression	sex.age_walking_independently.age_first_word.age_first_word_language_regression.language_regression.delta_first_word_first_phrase.age_bowel_trained.PGS_intelligence.PGS_autism	SPARK	0.717 (95%CI: 0.691, 0.743)	0.407 (95%CI: 0.366, 0.448)	0.907 (95%CI: 0.893, 0.921)
logistic regression	sex.age_walking_independently.age_first_word.age_first_word_language_regression.language_regression.delta_first_word_first_phrase.age_bowel_trained.PGS_intelligence.PGS_autism.DEL_constrained.DUP_constrained	SPARK	0.719 (95%CI: 0.692, 0.745)	0.402 (95%CI: 0.361, 0.443)	0.909 (95%CI: 0.895, 0.923)
logistic regression	sex.age_walking_independently.age_first_word.age_first_word_language_regression.language_regression.delta_first_word_first_phrase.age_bowel_trained.PGS_intelligence.PGS_autism.LOF_constrained.MIS_constrained.DEL_constrained.DUP_constrained	SPARK	0.714 (95%CI: 0.688, 0.741)	0.401 (95%CI: 0.36, 0.443)	0.907 (95%CI: 0.893, 0.921)
logistic regression	sex.age_walking_independently.age_first_word.age_first_word_language_regression.language_regression.delta_first_word_first_phrase.PGS_intelligence.PGS_autism	SPARK	0.707 (95%CI: 0.681, 0.732)	0.395 (95%CI: 0.356, 0.434)	0.906 (95%CI: 0.892, 0.92)
logistic regression	sex.age_walking_independently.age_first_word.age_first_word_language_regression.language_regression.delta_first_word_first_phrase.PGS_intelligence.PGS_autism.DEL_constrained.DUP_constrained	SPARK	0.709 (95%CI: 0.684, 0.734)	0.39 (95%CI: 0.351, 0.43)	0.907 (95%CI: 0.894, 0.921)
logistic regression	sex.age_walking_independently.age_first_word.age_first_word_language_regression.language_regression.delta_first_word_first_phrase.PGS_intelligence.PGS_autism.LOF_constrained.MIS_constrained.DEL_constrained.DUP_constrained	SPARK	0.708 (95%CI: 0.682, 0.733)	0.39 (95%CI: 0.351, 0.429)	0.906 (95%CI: 0.892, 0.92)
logistic regression	sex.age_walking_independently.age_first_word.age_first_word_language_regression.language_regression.PGS_intelligence.PGS_autism	SPARK	0.688 (95%CI: 0.662, 0.714)	0.374 (95%CI: 0.336, 0.411)	0.897 (95%CI: 0.882, 0.912)
logistic regression	sex.age_walking_independently.age_first_word.age_first_word_language_regression.language_regression.PGS_intelligence.PGS_autism.DEL_constrained.DUP_constrained	SPARK	0.69 (95%CI: 0.663, 0.716)	0.37 (95%CI: 0.333, 0.407)	0.898 (95%CI: 0.883, 0.913)
logistic regression	sex.age_walking_independently.age_first_word.age_first_word_language_regression.language_regression.PGS_intelligence.PGS_autism.LOF_constrained.MIS_constrained.DEL_constrained.DUP_constrained	SPARK	0.692 (95%CI: 0.666, 0.717)	0.373 (95%CI: 0.335, 0.41)	0.901 (95%CI: 0.886, 0.915)
logistic regression	sex.age_walking_independently.age_first_word.PGS_intelligence.PGS_autism	SPARK	0.645 (95%CI: 0.616, 0.674)	0.365 (95%CI: 0.328, 0.403)	0.875 (95%CI: 0.858, 0.891)
logistic regression	sex.age_walking_independently.age_first_word.PGS_intelligence.PGS_autism.DEL_constrained.DUP_constrained	SPARK	0.651 (95%CI: 0.622, 0.68)	0.364 (95%CI: 0.326, 0.401)	0.876 (95%CI: 0.859, 0.893)
logistic regression	sex.age_walking_independently.age_first_word.PGS_intelligence.PGS_autism.LOF_constrained.MIS_constrained.DEL_constrained.DUP_constrained	SPARK	0.653 (95%CI: 0.625, 0.681)	0.361 (95%CI: 0.324, 0.398)	0.879 (95%CI: 0.863, 0.896)
logistic regression	sex.age_walking_independently.PGS_intelligence.PGS_autism	SPARK	0.603 (95%CI: 0.572, 0.634)	0.335 (95%CI: 0.298, 0.372)	0.858 (95%CI: 0.84, 0.876)
logistic regression	sex.age_walking_independently.PGS_intelligence.PGS_autism.DEL_constrained.DUP_constrained	SPARK	0.607 (95%CI: 0.576, 0.638)	0.335 (95%CI: 0.298, 0.372)	0.859 (95%CI: 0.841, 0.877)
logistic regression	sex.age_walking_independently.PGS_intelligence.PGS_autism.LOF_constrained.MIS_constrained.DEL_constrained.DUP_constrained	SPARK	0.614 (95%CI: 0.585, 0.644)	0.336 (95%CI: 0.299, 0.373)	0.863 (95%CI: 0.846, 0.88)
logistic regression	sex.age_walking_independently	SSC	0.614 (95%CI: 0.563, 0.664)	0.231 (95%CI: 0.181, 0.281)	0.884 (95%CI: 0.856, 0.912)
logistic regression	sex.age_walking_independently.age_first_word	SSC	0.67 (95%CI: 0.62, 0.719)	0.298 (95%CI: 0.226, 0.369)	0.903 (95%CI: 0.877, 0.929)
logistic regression	sex.age_walking_independently.age_first_word.age_first_word_language_regression.language_regression	SSC	0.731 (95%CI: 0.688, 0.775)	0.345 (95%CI: 0.27, 0.42)	0.931 (95%CI: 0.914, 0.949)
logistic regression	sex.age_walking_independently.age_first_word.age_first_word_language_regression.language_regression.delta_first_word_first_phrase	SSC	0.764 (95%CI: 0.722, 0.805)	0.381 (95%CI: 0.304, 0.458)	0.939 (95%CI: 0.918, 0.96)
logistic regression	sex.age_walking_independently.age_first_word.age_first_word_language_regression.language_regression.delta_first_word_first_phrase.age_bowel_trained	SSC	0.782 (95%CI: 0.742, 0.821)	0.418 (95%CI: 0.339, 0.496)	0.944 (95%CI: 0.927, 0.961)
logistic regression	sex.age_walking_independently.age_first_word.age_first_word_language_regression.language_regression.delta_first_word_first_phrase.age_bowel_trained.age_bladder_trained	SSC	0.782 (95%CI: 0.742, 0.821)	0.417 (95%CI: 0.339, 0.496)	0.944 (95%CI: 0.927, 0.961)
logistic regression	sex.age_walking_independently.age_first_word.age_first_word_language_regression.language_regression.delta_first_word_first_phrase.age_bowel_trained.age_bladder_trained.PGS_intelligence.PGS_autism	SSC	0.778 (95%CI: 0.738, 0.818)	0.415 (95%CI: 0.337, 0.494)	0.942 (95%CI: 0.923, 0.96)
logistic regression	sex.age_walking_independently.age_first_word.age_first_word_language_regression.language_regression.delta_first_word_first_phrase.age_bowel_trained.age_bladder_trained.PGS_intelligence.PGS_autism.DEL_constrained.DUP_constrained	SSC	0.778 (95%CI: 0.738, 0.818)	0.423 (95%CI: 0.343, 0.503)	0.941 (95%CI: 0.922, 0.96)
logistic regression	sex.age_walking_independently.age_first_word.age_first_word_language_regression.language_regression.delta_first_word_first_phrase.age_bowel_trained.age_bladder_trained.PGS_intelligence.PGS_autism.LOF_constrained.MIS_constrained.DEL_constrained.DUP_constrained	SSC	0.787 (95%CI: 0.747, 0.827)	0.454 (95%CI: 0.372, 0.537)	0.943 (95%CI: 0.925, 0.961)
logistic regression	sex.age_walking_independently.age_first_word.age_first_word_language_regression.language_regression.delta_first_word_first_phrase.age_bowel_trained.PGS_intelligence.PGS_autism	SSC	0.777 (95%CI: 0.737, 0.817)	0.415 (95%CI: 0.337, 0.494)	0.941 (95%CI: 0.923, 0.96)
logistic regression	sex.age_walking_independently.age_first_word.age_first_word_language_regression.language_regression.delta_first_word_first_phrase.age_bowel_trained.PGS_intelligence.PGS_autism.DEL_constrained.DUP_constrained	SSC	0.777 (95%CI: 0.737, 0.818)	0.425 (95%CI: 0.345, 0.505)	0.941 (95%CI: 0.922, 0.96)
logistic regression	sex.age_walking_independently.age_first_word.age_first_word_language_regression.language_regression.delta_first_word_first_phrase.age_bowel_trained.PGS_intelligence.PGS_autism.LOF_constrained.MIS_constrained.DEL_constrained.DUP_constrained	SSC	0.788 (95%CI: 0.748, 0.828)	0.449 (95%CI: 0.366, 0.532)	0.943 (95%CI: 0.924, 0.962)
logistic regression	sex.age_walking_independently.age_first_word.age_first_word_language_regression.language_regression.delta_first_word_first_phrase.PGS_intelligence.PGS_autism	SSC	0.757 (95%CI: 0.714, 0.799)	0.382 (95%CI: 0.305, 0.46)	0.934 (95%CI: 0.913, 0.954)
logistic regression	sex.age_walking_independently.age_first_word.age_first_word_language_regression.language_regression.delta_first_word_first_phrase.PGS_intelligence.PGS_autism.DEL_constrained.DUP_constrained	SSC	0.756 (95%CI: 0.713, 0.8)	0.397 (95%CI: 0.317, 0.476)	0.933 (95%CI: 0.912, 0.953)
logistic regression	sex.age_walking_independently.age_first_word.age_first_word_language_regression.language_regression.delta_first_word_first_phrase.PGS_intelligence.PGS_autism.LOF_constrained.MIS_constrained.DEL_constrained.DUP_constrained	SSC	0.765 (95%CI: 0.722, 0.808)	0.424 (95%CI: 0.342, 0.506)	0.935 (95%CI: 0.915, 0.955)
logistic regression	sex.age_walking_independently.age_first_word.age_first_word_language_regression.language_regression.PGS_intelligence.PGS_autism	SSC	0.724 (95%CI: 0.679, 0.768)	0.346 (95%CI: 0.272, 0.419)	0.925 (95%CI: 0.905, 0.945)
logistic regression	sex.age_walking_independently.age_first_word.age_first_word_language_regression.language_regression.PGS_intelligence.PGS_autism.DEL_constrained.DUP_constrained	SSC	0.725 (95%CI: 0.68, 0.77)	0.352 (95%CI: 0.277, 0.427)	0.926 (95%CI: 0.905, 0.946)
logistic regression	sex.age_walking_independently.age_first_word.age_first_word_language_regression.language_regression.PGS_intelligence.PGS_autism.LOF_constrained.MIS_constrained.DEL_constrained.DUP_constrained	SSC	0.739 (95%CI: 0.694, 0.784)	0.374 (95%CI: 0.296, 0.451)	0.928 (95%CI: 0.907, 0.948)
logistic regression	sex.age_walking_independently.age_first_word.PGS_intelligence.PGS_autism	SSC	0.653 (95%CI: 0.601, 0.705)	0.298 (95%CI: 0.23, 0.366)	0.893 (95%CI: 0.867, 0.92)
logistic regression	sex.age_walking_independently.age_first_word.PGS_intelligence.PGS_autism.DEL_constrained.DUP_constrained	SSC	0.655 (95%CI: 0.603, 0.707)	0.306 (95%CI: 0.235, 0.377)	0.895 (95%CI: 0.869, 0.921)
logistic regression	sex.age_walking_independently.age_first_word.PGS_intelligence.PGS_autism.LOF_constrained.MIS_constrained.DEL_constrained.DUP_constrained	SSC	0.672 (95%CI: 0.62, 0.724)	0.325 (95%CI: 0.252, 0.397)	0.899 (95%CI: 0.872, 0.925)
logistic regression	sex.age_walking_independently.PGS_intelligence.PGS_autism	SSC	0.601 (95%CI: 0.55, 0.652)	0.226 (95%CI: 0.177, 0.276)	0.875 (95%CI: 0.845, 0.905)
logistic regression	sex.age_walking_independently.PGS_intelligence.PGS_autism.DEL_constrained.DUP_constrained	SSC	0.602 (95%CI: 0.55, 0.653)	0.236 (95%CI: 0.182, 0.29)	0.875 (95%CI: 0.846, 0.905)
logistic regression	sex.age_walking_independently.PGS_intelligence.PGS_autism.LOF_constrained.MIS_constrained.DEL_constrained.DUP_constrained	SSC	0.622 (95%CI: 0.57, 0.675)	0.259 (95%CI: 0.2, 0.317)	0.88 (95%CI: 0.85, 0.909)
logistic regression	sex.age_walking_independently	MSSNG	0.611 (95%CI: 0.482, 0.74)	0.194 (95%CI: 0.092, 0.295)	0.935 (95%CI: 0.893, 0.977)
logistic regression	sex.age_walking_independently.age_first_word	MSSNG	0.64 (95%CI: 0.511, 0.77)	0.223 (95%CI: 0.1, 0.346)	0.937 (95%CI: 0.887, 0.987)
logistic regression	sex.age_walking_independently.age_first_word.age_first_word_language_regression.language_regression	MSSNG	0.733 (95%CI: 0.639, 0.828)	0.274 (95%CI: 0.131, 0.417)	0.964 (95%CI: 0.939, 0.988)
logistic regression	sex.age_walking_independently.age_first_word.age_first_word_language_regression.language_regression.delta_first_word_first_phrase	MSSNG	0.831 (95%CI: 0.752, 0.909)	0.387 (95%CI: 0.206, 0.567)	0.979 (95%CI: 0.963, 0.994)
logistic regression	sex.age_walking_independently.age_first_word.age_first_word_language_regression.language_regression.delta_first_word_first_phrase.age_bowel_trained	MSSNG	0.819 (95%CI: 0.74, 0.899)	0.454 (95%CI: 0.253, 0.655)	0.977 (95%CI: 0.961, 0.993)
logistic regression	sex.age_walking_independently.age_first_word.age_first_word_language_regression.language_regression.delta_first_word_first_phrase.age_bowel_trained.age_bladder_trained	MSSNG	0.818 (95%CI: 0.739, 0.897)	0.438 (95%CI: 0.238, 0.638)	0.977 (95%CI: 0.961, 0.992)
logistic regression	sex.age_walking_independently.age_first_word.age_first_word_language_regression.language_regression.delta_first_word_first_phrase.age_bowel_trained.age_bladder_trained.PGS_intelligence.PGS_autism	MSSNG	0.824 (95%CI: 0.747, 0.902)	0.436 (95%CI: 0.237, 0.635)	0.978 (95%CI: 0.962, 0.993)
logistic regression	sex.age_walking_independently.age_first_word.age_first_word_language_regression.language_regression.delta_first_word_first_phrase.age_bowel_trained.age_bladder_trained.PGS_intelligence.PGS_autism.DEL_constrained.DUP_constrained	MSSNG	0.823 (95%CI: 0.745, 0.902)	0.436 (95%CI: 0.237, 0.635)	0.978 (95%CI: 0.962, 0.993)
logistic regression	sex.age_walking_independently.age_first_word.age_first_word_language_regression.language_regression.delta_first_word_first_phrase.age_bowel_trained.age_bladder_trained.PGS_intelligence.PGS_autism.LOF_constrained.MIS_constrained.DEL_constrained.DUP_constrained	MSSNG	0.824 (95%CI: 0.75, 0.898)	0.408 (95%CI: 0.218, 0.599)	0.978 (95%CI: 0.963, 0.993)
logistic regression	sex.age_walking_independently.age_first_word.age_first_word_language_regression.language_regression.delta_first_word_first_phrase.age_bowel_trained.PGS_intelligence.PGS_autism	MSSNG	0.824 (95%CI: 0.746, 0.901)	0.433 (95%CI: 0.235, 0.631)	0.978 (95%CI: 0.962, 0.993)
logistic regression	sex.age_walking_independently.age_first_word.age_first_word_language_regression.language_regression.delta_first_word_first_phrase.age_bowel_trained.PGS_intelligence.PGS_autism.DEL_constrained.DUP_constrained	MSSNG	0.822 (95%CI: 0.744, 0.901)	0.431 (95%CI: 0.234, 0.629)	0.977 (95%CI: 0.962, 0.993)
logistic regression	sex.age_walking_independently.age_first_word.age_first_word_language_regression.language_regression.delta_first_word_first_phrase.age_bowel_trained.PGS_intelligence.PGS_autism.LOF_constrained.MIS_constrained.DEL_constrained.DUP_constrained	MSSNG	0.818 (95%CI: 0.744, 0.892)	0.393 (95%CI: 0.207, 0.58)	0.977 (95%CI: 0.962, 0.992)
logistic regression	sex.age_walking_independently.age_first_word.age_first_word_language_regression.language_regression.delta_first_word_first_phrase.PGS_intelligence.PGS_autism	MSSNG	0.829 (95%CI: 0.752, 0.905)	0.376 (95%CI: 0.2, 0.551)	0.978 (95%CI: 0.963, 0.994)
logistic regression	sex.age_walking_independently.age_first_word.age_first_word_language_regression.language_regression.delta_first_word_first_phrase.PGS_intelligence.PGS_autism.DEL_constrained.DUP_constrained	MSSNG	0.826 (95%CI: 0.748, 0.904)	0.375 (95%CI: 0.199, 0.551)	0.978 (95%CI: 0.963, 0.994)
logistic regression	sex.age_walking_independently.age_first_word.age_first_word_language_regression.language_regression.delta_first_word_first_phrase.PGS_intelligence.PGS_autism.LOF_constrained.MIS_constrained.DEL_constrained.DUP_constrained	MSSNG	0.828 (95%CI: 0.758, 0.898)	0.335 (95%CI: 0.179, 0.491)	0.979 (95%CI: 0.965, 0.993)
logistic regression	sex.age_walking_independently.age_first_word.age_first_word_language_regression.language_regression.PGS_intelligence.PGS_autism	MSSNG	0.734 (95%CI: 0.641, 0.827)	0.258 (95%CI: 0.125, 0.391)	0.964 (95%CI: 0.943, 0.986)
logistic regression	sex.age_walking_independently.age_first_word.age_first_word_language_regression.language_regression.PGS_intelligence.PGS_autism.DEL_constrained.DUP_constrained	MSSNG	0.732 (95%CI: 0.638, 0.826)	0.259 (95%CI: 0.125, 0.393)	0.964 (95%CI: 0.942, 0.986)
logistic regression	sex.age_walking_independently.age_first_word.age_first_word_language_regression.language_regression.PGS_intelligence.PGS_autism.LOF_constrained.MIS_constrained.DEL_constrained.DUP_constrained	MSSNG	0.726 (95%CI: 0.639, 0.813)	0.22 (95%CI: 0.126, 0.314)	0.964 (95%CI: 0.943, 0.985)
logistic regression	sex.age_walking_independently.age_first_word.PGS_intelligence.PGS_autism	MSSNG	0.638 (95%CI: 0.51, 0.766)	0.221 (95%CI: 0.101, 0.341)	0.938 (95%CI: 0.897, 0.98)
logistic regression	sex.age_walking_independently.age_first_word.PGS_intelligence.PGS_autism.DEL_constrained.DUP_constrained	MSSNG	0.632 (95%CI: 0.504, 0.761)	0.217 (95%CI: 0.1, 0.334)	0.937 (95%CI: 0.895, 0.979)
logistic regression	sex.age_walking_independently.age_first_word.PGS_intelligence.PGS_autism.LOF_constrained.MIS_constrained.DEL_constrained.DUP_constrained	MSSNG	0.646 (95%CI: 0.516, 0.775)	0.206 (95%CI: 0.109, 0.304)	0.937 (95%CI: 0.893, 0.982)
logistic regression	sex.age_walking_independently.PGS_intelligence.PGS_autism	MSSNG	0.627 (95%CI: 0.513, 0.742)	0.213 (95%CI: 0.093, 0.333)	0.943 (95%CI: 0.91, 0.977)
logistic regression	sex.age_walking_independently.PGS_intelligence.PGS_autism.DEL_constrained.DUP_constrained	MSSNG	0.62 (95%CI: 0.504, 0.737)	0.21 (95%CI: 0.091, 0.329)	0.942 (95%CI: 0.907, 0.976)
logistic regression	sex.age_walking_independently.PGS_intelligence.PGS_autism.LOF_constrained.MIS_constrained.DEL_constrained.DUP_constrained	MSSNG	0.6 (95%CI: 0.474, 0.725)	0.195 (95%CI: 0.094, 0.296)	0.935 (95%CI: 0.895, 0.974)
random forest	RF_sex.age_walking_independently	SPARK	0.57 (95%CI: 0.54, 0.601)	0.311 (95%CI: 0.276, 0.346)	0.842 (95%CI: 0.823, 0.861)
random forest	RF_sex.age_walking_independently.age_first_word	SPARK	0.637 (95%CI: 0.607, 0.666)	0.359 (95%CI: 0.322, 0.396)	0.867 (95%CI: 0.847, 0.887)
random forest	RF_sex.age_walking_independently.age_first_word.age_first_word_language_regression.language_regression	SPARK	0.685 (95%CI: 0.658, 0.712)	0.37 (95%CI: 0.332, 0.408)	0.893 (95%CI: 0.874, 0.912)
random forest	RF_sex.age_walking_independently.age_first_word.age_first_word_language_regression.language_regression.delta_first_word_first_phrase	SPARK	0.707 (95%CI: 0.681, 0.733)	0.389 (95%CI: 0.351, 0.428)	0.903 (95%CI: 0.887, 0.919)
random forest	RF_sex.age_walking_independently.age_first_word.age_first_word_language_regression.language_regression.delta_first_word_first_phrase.age_bowel_trained	SPARK	0.714 (95%CI: 0.688, 0.741)	0.409 (95%CI: 0.368, 0.451)	0.904 (95%CI: 0.888, 0.919)
random forest	RF_sex.age_walking_independently.age_first_word.age_first_word_language_regression.language_regression.delta_first_word_first_phrase.age_bowel_trained.age_bladder_trained	SPARK	0.714 (95%CI: 0.688, 0.74)	0.408 (95%CI: 0.367, 0.449)	0.904 (95%CI: 0.889, 0.919)
random forest	RF_sex.age_walking_independently.age_first_word.age_first_word_language_regression.language_regression.delta_first_word_first_phrase.age_bowel_trained.age_bladder_trained.PGS_intelligence.PGS_autism	SPARK	0.712 (95%CI: 0.686, 0.738)	0.403 (95%CI: 0.362, 0.444)	0.905 (95%CI: 0.891, 0.92)
random forest	RF_sex.age_walking_independently.age_first_word.age_first_word_language_regression.language_regression.delta_first_word_first_phrase.age_bowel_trained.age_bladder_trained.PGS_intelligence.PGS_autism.DEL_constrained.DUP_constrained	SPARK	0.714 (95%CI: 0.688, 0.74)	0.404 (95%CI: 0.363, 0.444)	0.906 (95%CI: 0.892, 0.92)
random forest	RF_sex.age_walking_independently.age_first_word.age_first_word_language_regression.language_regression.delta_first_word_first_phrase.age_bowel_trained.age_bladder_trained.PGS_intelligence.PGS_autism.LOF_constrained.MIS_constrained.DEL_constrained.DUP_constrained	SPARK	0.71 (95%CI: 0.683, 0.736)	0.397 (95%CI: 0.357, 0.438)	0.905 (95%CI: 0.891, 0.919)
random forest	RF_sex.age_walking_independently.age_first_word.age_first_word_language_regression.language_regression.delta_first_word_first_phrase.age_bowel_trained.PGS_intelligence.PGS_autism	SPARK	0.713 (95%CI: 0.687, 0.739)	0.406 (95%CI: 0.365, 0.446)	0.906 (95%CI: 0.892, 0.92)
random forest	RF_sex.age_walking_independently.age_first_word.age_first_word_language_regression.language_regression.delta_first_word_first_phrase.age_bowel_trained.PGS_intelligence.PGS_autism.DEL_constrained.DUP_constrained	SPARK	0.718 (95%CI: 0.692, 0.744)	0.406 (95%CI: 0.365, 0.447)	0.908 (95%CI: 0.894, 0.922)
random forest	RF_sex.age_walking_independently.age_first_word.age_first_word_language_regression.language_regression.delta_first_word_first_phrase.age_bowel_trained.PGS_intelligence.PGS_autism.LOF_constrained.MIS_constrained.DEL_constrained.DUP_constrained	SPARK	0.715 (95%CI: 0.689, 0.741)	0.402 (95%CI: 0.362, 0.442)	0.908 (95%CI: 0.894, 0.922)
random forest	RF_sex.age_walking_independently.age_first_word.age_first_word_language_regression.language_regression.delta_first_word_first_phrase.PGS_intelligence.PGS_autism	SPARK	0.708 (95%CI: 0.683, 0.734)	0.394 (95%CI: 0.356, 0.433)	0.906 (95%CI: 0.892, 0.92)
random forest	RF_sex.age_walking_independently.age_first_word.age_first_word_language_regression.language_regression.delta_first_word_first_phrase.PGS_intelligence.PGS_autism.DEL_constrained.DUP_constrained	SPARK	0.713 (95%CI: 0.687, 0.738)	0.398 (95%CI: 0.359, 0.437)	0.908 (95%CI: 0.895, 0.922)
random forest	RF_sex.age_walking_independently.age_first_word.age_first_word_language_regression.language_regression.delta_first_word_first_phrase.PGS_intelligence.PGS_autism.LOF_constrained.MIS_constrained.DEL_constrained.DUP_constrained	SPARK	0.711 (95%CI: 0.685, 0.737)	0.39 (95%CI: 0.351, 0.429)	0.908 (95%CI: 0.895, 0.922)
random forest	RF_sex.age_walking_independently.age_first_word.age_first_word_language_regression.language_regression.PGS_intelligence.PGS_autism	SPARK	0.69 (95%CI: 0.663, 0.718)	0.375 (95%CI: 0.337, 0.413)	0.899 (95%CI: 0.884, 0.914)
random forest	RF_sex.age_walking_independently.age_first_word.age_first_word_language_regression.language_regression.PGS_intelligence.PGS_autism.DEL_constrained.DUP_constrained	SPARK	0.69 (95%CI: 0.663, 0.717)	0.368 (95%CI: 0.33, 0.406)	0.897 (95%CI: 0.882, 0.913)
random forest	RF_sex.age_walking_independently.age_first_word.age_first_word_language_regression.language_regression.PGS_intelligence.PGS_autism.LOF_constrained.MIS_constrained.DEL_constrained.DUP_constrained	SPARK	0.693 (95%CI: 0.667, 0.72)	0.371 (95%CI: 0.334, 0.409)	0.902 (95%CI: 0.888, 0.916)
random forest	RF_sex.age_walking_independently.age_first_word.PGS_intelligence.PGS_autism	SPARK	0.645 (95%CI: 0.616, 0.674)	0.359 (95%CI: 0.321, 0.396)	0.877 (95%CI: 0.86, 0.893)
random forest	RF_sex.age_walking_independently.age_first_word.PGS_intelligence.PGS_autism.DEL_constrained.DUP_constrained	SPARK	0.649 (95%CI: 0.62, 0.679)	0.362 (95%CI: 0.324, 0.4)	0.876 (95%CI: 0.859, 0.893)
random forest	RF_sex.age_walking_independently.age_first_word.PGS_intelligence.PGS_autism.LOF_constrained.MIS_constrained.DEL_constrained.DUP_constrained	SPARK	0.661 (95%CI: 0.633, 0.689)	0.362 (95%CI: 0.324, 0.399)	0.886 (95%CI: 0.87, 0.902)
random forest	RF_sex.age_walking_independently.PGS_intelligence.PGS_autism	SPARK	0.602 (95%CI: 0.573, 0.632)	0.326 (95%CI: 0.29, 0.361)	0.864 (95%CI: 0.846, 0.881)
random forest	RF_sex.age_walking_independently.PGS_intelligence.PGS_autism.DEL_constrained.DUP_constrained	SPARK	0.609 (95%CI: 0.579, 0.64)	0.338 (95%CI: 0.3, 0.375)	0.861 (95%CI: 0.843, 0.88)
random forest	RF_sex.age_walking_independently.PGS_intelligence.PGS_autism.LOF_constrained.MIS_constrained.DEL_constrained.DUP_constrained	SPARK	0.628 (95%CI: 0.6, 0.656)	0.341 (95%CI: 0.305, 0.378)	0.872 (95%CI: 0.855, 0.888)
random forest	RF_sex.age_walking_independently	SSC	0.615 (95%CI: 0.564, 0.667)	0.233 (95%CI: 0.182, 0.283)	0.883 (95%CI: 0.855, 0.912)
random forest	RF_sex.age_walking_independently.age_first_word	SSC	0.658 (95%CI: 0.608, 0.709)	0.286 (95%CI: 0.213, 0.358)	0.894 (95%CI: 0.865, 0.922)
random forest	RF_sex.age_walking_independently.age_first_word.age_first_word_language_regression.language_regression	SSC	0.721 (95%CI: 0.676, 0.766)	0.33 (95%CI: 0.257, 0.403)	0.925 (95%CI: 0.904, 0.945)
random forest	RF_sex.age_walking_independently.age_first_word.age_first_word_language_regression.language_regression.delta_first_word_first_phrase	SSC	0.744 (95%CI: 0.702, 0.787)	0.381 (95%CI: 0.303, 0.46)	0.933 (95%CI: 0.905, 0.961)
random forest	RF_sex.age_walking_independently.age_first_word.age_first_word_language_regression.language_regression.delta_first_word_first_phrase.age_bowel_trained	SSC	0.76 (95%CI: 0.718, 0.801)	0.408 (95%CI: 0.33, 0.486)	0.936 (95%CI: 0.904, 0.968)
random forest	RF_sex.age_walking_independently.age_first_word.age_first_word_language_regression.language_regression.delta_first_word_first_phrase.age_bowel_trained.age_bladder_trained	SSC	0.752 (95%CI: 0.71, 0.793)	0.386 (95%CI: 0.309, 0.463)	0.934 (95%CI: 0.912, 0.956)
random forest	RF_sex.age_walking_independently.age_first_word.age_first_word_language_regression.language_regression.delta_first_word_first_phrase.age_bowel_trained.age_bladder_trained.PGS_intelligence.PGS_autism	SSC	0.754 (95%CI: 0.712, 0.796)	0.395 (95%CI: 0.317, 0.473)	0.932 (95%CI: 0.91, 0.954)
random forest	RF_sex.age_walking_independently.age_first_word.age_first_word_language_regression.language_regression.delta_first_word_first_phrase.age_bowel_trained.age_bladder_trained.PGS_intelligence.PGS_autism.DEL_constrained.DUP_constrained	SSC	0.757 (95%CI: 0.716, 0.798)	0.388 (95%CI: 0.311, 0.466)	0.935 (95%CI: 0.914, 0.955)
random forest	RF_sex.age_walking_independently.age_first_word.age_first_word_language_regression.language_regression.delta_first_word_first_phrase.age_bowel_trained.age_bladder_trained.PGS_intelligence.PGS_autism.LOF_constrained.MIS_constrained.DEL_constrained.DUP_constrained	SSC	0.767 (95%CI: 0.726, 0.808)	0.41 (95%CI: 0.332, 0.488)	0.935 (95%CI: 0.914, 0.957)
random forest	RF_sex.age_walking_independently.age_first_word.age_first_word_language_regression.language_regression.delta_first_word_first_phrase.age_bowel_trained.PGS_intelligence.PGS_autism	SSC	0.759 (95%CI: 0.719, 0.8)	0.402 (95%CI: 0.325, 0.478)	0.937 (95%CI: 0.918, 0.956)
random forest	RF_sex.age_walking_independently.age_first_word.age_first_word_language_regression.language_regression.delta_first_word_first_phrase.age_bowel_trained.PGS_intelligence.PGS_autism.DEL_constrained.DUP_constrained	SSC	0.763 (95%CI: 0.722, 0.805)	0.409 (95%CI: 0.33, 0.488)	0.936 (95%CI: 0.916, 0.956)
random forest	RF_sex.age_walking_independently.age_first_word.age_first_word_language_regression.language_regression.delta_first_word_first_phrase.age_bowel_trained.PGS_intelligence.PGS_autism.LOF_constrained.MIS_constrained.DEL_constrained.DUP_constrained	SSC	0.766 (95%CI: 0.724, 0.807)	0.412 (95%CI: 0.333, 0.492)	0.933 (95%CI: 0.911, 0.956)
random forest	RF_sex.age_walking_independently.age_first_word.age_first_word_language_regression.language_regression.delta_first_word_first_phrase.PGS_intelligence.PGS_autism	SSC	0.741 (95%CI: 0.699, 0.784)	0.371 (95%CI: 0.294, 0.448)	0.929 (95%CI: 0.908, 0.95)
random forest	RF_sex.age_walking_independently.age_first_word.age_first_word_language_regression.language_regression.delta_first_word_first_phrase.PGS_intelligence.PGS_autism.DEL_constrained.DUP_constrained	SSC	0.739 (95%CI: 0.696, 0.782)	0.367 (95%CI: 0.291, 0.444)	0.928 (95%CI: 0.906, 0.949)
random forest	RF_sex.age_walking_independently.age_first_word.age_first_word_language_regression.language_regression.delta_first_word_first_phrase.PGS_intelligence.PGS_autism.LOF_constrained.MIS_constrained.DEL_constrained.DUP_constrained	SSC	0.741 (95%CI: 0.697, 0.785)	0.365 (95%CI: 0.29, 0.44)	0.924 (95%CI: 0.9, 0.948)
random forest	RF_sex.age_walking_independently.age_first_word.age_first_word_language_regression.language_regression.PGS_intelligence.PGS_autism	SSC	0.72 (95%CI: 0.674, 0.765)	0.322 (95%CI: 0.256, 0.389)	0.92 (95%CI: 0.897, 0.943)
random forest	RF_sex.age_walking_independently.age_first_word.age_first_word_language_regression.language_regression.PGS_intelligence.PGS_autism.DEL_constrained.DUP_constrained	SSC	0.716 (95%CI: 0.67, 0.761)	0.324 (95%CI: 0.256, 0.391)	0.92 (95%CI: 0.897, 0.942)
random forest	RF_sex.age_walking_independently.age_first_word.age_first_word_language_regression.language_regression.PGS_intelligence.PGS_autism.LOF_constrained.MIS_constrained.DEL_constrained.DUP_constrained	SSC	0.712 (95%CI: 0.667, 0.757)	0.312 (95%CI: 0.245, 0.379)	0.918 (95%CI: 0.894, 0.941)
random forest	RF_sex.age_walking_independently.age_first_word.PGS_intelligence.PGS_autism	SSC	0.642 (95%CI: 0.591, 0.694)	0.273 (95%CI: 0.212, 0.334)	0.889 (95%CI: 0.861, 0.917)
random forest	RF_sex.age_walking_independently.age_first_word.PGS_intelligence.PGS_autism.DEL_constrained.DUP_constrained	SSC	0.635 (95%CI: 0.582, 0.687)	0.281 (95%CI: 0.217, 0.346)	0.888 (95%CI: 0.86, 0.915)
random forest	RF_sex.age_walking_independently.age_first_word.PGS_intelligence.PGS_autism.LOF_constrained.MIS_constrained.DEL_constrained.DUP_constrained	SSC	0.65 (95%CI: 0.597, 0.703)	0.295 (95%CI: 0.229, 0.361)	0.88 (95%CI: 0.849, 0.912)
random forest	RF_sex.age_walking_independently.PGS_intelligence.PGS_autism	SSC	0.57 (95%CI: 0.516, 0.624)	0.221 (95%CI: 0.171, 0.271)	0.857 (95%CI: 0.824, 0.89)
random forest	RF_sex.age_walking_independently.PGS_intelligence.PGS_autism.DEL_constrained.DUP_constrained	SSC	0.578 (95%CI: 0.524, 0.632)	0.228 (95%CI: 0.176, 0.281)	0.856 (95%CI: 0.821, 0.892)
random forest	RF_sex.age_walking_independently.PGS_intelligence.PGS_autism.LOF_constrained.MIS_constrained.DEL_constrained.DUP_constrained	SSC	0.609 (95%CI: 0.556, 0.663)	0.254 (95%CI: 0.195, 0.314)	0.866 (95%CI: 0.834, 0.899)
random forest	RF_sex.age_walking_independently	MSSNG	0.582 (95%CI: 0.438, 0.726)	0.2 (95%CI: 0.088, 0.312)	0.924 (95%CI: 0.877, 0.971)
random forest	RF_sex.age_walking_independently.age_first_word	MSSNG	0.631 (95%CI: 0.5, 0.762)	0.23 (95%CI: 0.1, 0.361)	0.932 (95%CI: 0.881, 0.983)
random forest	RF_sex.age_walking_independently.age_first_word.age_first_word_language_regression.language_regression	MSSNG	0.72 (95%CI: 0.618, 0.822)	0.239 (95%CI: 0.125, 0.353)	0.961 (95%CI: 0.935, 0.987)
random forest	RF_sex.age_walking_independently.age_first_word.age_first_word_language_regression.language_regression.delta_first_word_first_phrase	MSSNG	0.799 (95%CI: 0.705, 0.893)	0.377 (95%CI: 0.192, 0.562)	0.973 (95%CI: 0.953, 0.993)
random forest	RF_sex.age_walking_independently.age_first_word.age_first_word_language_regression.language_regression.delta_first_word_first_phrase.age_bowel_trained	MSSNG	0.777 (95%CI: 0.677, 0.877)	0.404 (95%CI: 0.201, 0.606)	0.969 (95%CI: 0.948, 0.991)
random forest	RF_sex.age_walking_independently.age_first_word.age_first_word_language_regression.language_regression.delta_first_word_first_phrase.age_bowel_trained.age_bladder_trained	MSSNG	0.775 (95%CI: 0.675, 0.875)	0.375 (95%CI: 0.183, 0.566)	0.969 (95%CI: 0.947, 0.991)
random forest	RF_sex.age_walking_independently.age_first_word.age_first_word_language_regression.language_regression.delta_first_word_first_phrase.age_bowel_trained.age_bladder_trained.PGS_intelligence.PGS_autism	MSSNG	0.783 (95%CI: 0.685, 0.881)	0.387 (95%CI: 0.193, 0.581)	0.971 (95%CI: 0.95, 0.991)
random forest	RF_sex.age_walking_independently.age_first_word.age_first_word_language_regression.language_regression.delta_first_word_first_phrase.age_bowel_trained.age_bladder_trained.PGS_intelligence.PGS_autism.DEL_constrained.DUP_constrained	MSSNG	0.785 (95%CI: 0.69, 0.881)	0.391 (95%CI: 0.2, 0.581)	0.971 (95%CI: 0.952, 0.991)
random forest	RF_sex.age_walking_independently.age_first_word.age_first_word_language_regression.language_regression.delta_first_word_first_phrase.age_bowel_trained.age_bladder_trained.PGS_intelligence.PGS_autism.LOF_constrained.MIS_constrained.DEL_constrained.DUP_constrained	MSSNG	0.762 (95%CI: 0.661, 0.864)	0.347 (95%CI: 0.162, 0.532)	0.967 (95%CI: 0.945, 0.989)
random forest	RF_sex.age_walking_independently.age_first_word.age_first_word_language_regression.language_regression.delta_first_word_first_phrase.age_bowel_trained.PGS_intelligence.PGS_autism	MSSNG	0.776 (95%CI: 0.674, 0.877)	0.398 (95%CI: 0.199, 0.598)	0.969 (95%CI: 0.948, 0.99)
random forest	RF_sex.age_walking_independently.age_first_word.age_first_word_language_regression.language_regression.delta_first_word_first_phrase.age_bowel_trained.PGS_intelligence.PGS_autism.DEL_constrained.DUP_constrained	MSSNG	0.782 (95%CI: 0.684, 0.879)	0.401 (95%CI: 0.202, 0.599)	0.97 (95%CI: 0.95, 0.99)
random forest	RF_sex.age_walking_independently.age_first_word.age_first_word_language_regression.language_regression.delta_first_word_first_phrase.age_bowel_trained.PGS_intelligence.PGS_autism.LOF_constrained.MIS_constrained.DEL_constrained.DUP_constrained	MSSNG	0.76 (95%CI: 0.657, 0.863)	0.359 (95%CI: 0.168, 0.55)	0.967 (95%CI: 0.944, 0.989)
random forest	RF_sex.age_walking_independently.age_first_word.age_first_word_language_regression.language_regression.delta_first_word_first_phrase.PGS_intelligence.PGS_autism	MSSNG	0.804 (95%CI: 0.709, 0.899)	0.411 (95%CI: 0.212, 0.611)	0.974 (95%CI: 0.954, 0.993)
random forest	RF_sex.age_walking_independently.age_first_word.age_first_word_language_regression.language_regression.delta_first_word_first_phrase.PGS_intelligence.PGS_autism.DEL_constrained.DUP_constrained	MSSNG	0.792 (95%CI: 0.694, 0.889)	0.396 (95%CI: 0.2, 0.593)	0.972 (95%CI: 0.952, 0.992)
random forest	RF_sex.age_walking_independently.age_first_word.age_first_word_language_regression.language_regression.delta_first_word_first_phrase.PGS_intelligence.PGS_autism.LOF_constrained.MIS_constrained.DEL_constrained.DUP_constrained	MSSNG	0.77 (95%CI: 0.675, 0.865)	0.321 (95%CI: 0.154, 0.489)	0.969 (95%CI: 0.949, 0.99)
random forest	RF_sex.age_walking_independently.age_first_word.age_first_word_language_regression.language_regression.PGS_intelligence.PGS_autism	MSSNG	0.703 (95%CI: 0.599, 0.808)	0.232 (95%CI: 0.119, 0.346)	0.958 (95%CI: 0.933, 0.984)
random forest	RF_sex.age_walking_independently.age_first_word.age_first_word_language_regression.language_regression.PGS_intelligence.PGS_autism.DEL_constrained.DUP_constrained	MSSNG	0.699 (95%CI: 0.595, 0.802)	0.258 (95%CI: 0.118, 0.398)	0.958 (95%CI: 0.932, 0.983)
random forest	RF_sex.age_walking_independently.age_first_word.age_first_word_language_regression.language_regression.PGS_intelligence.PGS_autism.LOF_constrained.MIS_constrained.DEL_constrained.DUP_constrained	MSSNG	0.681 (95%CI: 0.577, 0.784)	0.225 (95%CI: 0.11, 0.339)	0.955 (95%CI: 0.929, 0.981)
random forest	RF_sex.age_walking_independently.age_first_word.PGS_intelligence.PGS_autism	MSSNG	0.616 (95%CI: 0.476, 0.755)	0.259 (95%CI: 0.106, 0.413)	0.926 (95%CI: 0.873, 0.978)
random forest	RF_sex.age_walking_independently.age_first_word.PGS_intelligence.PGS_autism.DEL_constrained.DUP_constrained	MSSNG	0.594 (95%CI: 0.451, 0.738)	0.229 (95%CI: 0.092, 0.366)	0.92 (95%CI: 0.866, 0.974)
random forest	RF_sex.age_walking_independently.age_first_word.PGS_intelligence.PGS_autism.LOF_constrained.MIS_constrained.DEL_constrained.DUP_constrained	MSSNG	0.595 (95%CI: 0.454, 0.736)	0.256 (95%CI: 0.095, 0.416)	0.927 (95%CI: 0.88, 0.973)
random forest	RF_sex.age_walking_independently.PGS_intelligence.PGS_autism	MSSNG	0.582 (95%CI: 0.451, 0.714)	0.225 (95%CI: 0.089, 0.362)	0.93 (95%CI: 0.887, 0.972)
random forest	RF_sex.age_walking_independently.PGS_intelligence.PGS_autism.DEL_constrained.DUP_constrained	MSSNG	0.584 (95%CI: 0.461, 0.707)	0.219 (95%CI: 0.088, 0.351)	0.933 (95%CI: 0.894, 0.973)
random forest	RF_sex.age_walking_independently.PGS_intelligence.PGS_autism.LOF_constrained.MIS_constrained.DEL_constrained.DUP_constrained	MSSNG	0.573 (95%CI: 0.439, 0.706)	0.223 (95%CI: 0.088, 0.358)	0.929 (95%CI: 0.887, 0.97)

### Sheet: 4.
Supplementary Table 4. Other risk factors for intellectual disability and confounding factors in the evaluation of ID
Cohort	SPARK	SSC	MSSNG	AUC ROC in SPARK
sample-size	(N=4085)	(N=1183)	(N=365)	0.563 (95%CI: 0.544, 0.583) in the complete dataset
Confounding factors in the evaluation of ID
non-speaking individuals, % (n)	10.8% (440)	7.8% (92)	6.0% (22)	0.560 (95%CI: 0.537, 0.583) when removing non-speaking individuals
Other risk factors for intellectual disability
02 supplement at birth, % (n)	5.6% (230)	9.0% (106)	0.8% (3)
alcohol or drugs during pregnancy, % (n)	0.1% (4)	N/A	N/A
intraventricular hemorrhage at birth, % (n)	0.7% (28)	N/A	0% (0)
meningitis or encephalitis, % (n)	0.3% (11)	0.3% (4)	0% (0)
any of the abovementioned risk factors	6.1% (251)	9.3% (110)	0.8% (3)	0.566 (95%CI: 0.548, 0.583) when removing individuals with any of the abovementioned risk factors

### Sheet: 5.
Supplementary Table 5. Performance for predicting intellectual quotient and Vineland adaptive behaviour scales using all predictors
phenotype	predictor	R2	R2_sd
nonverbal IQ	first word	0.0546643261410626	0.0143957124251825
nonverbal IQ	walking independently	0.0178935735537214	0.008177914594169
nonverbal IQ	deletion	0.00951214754626396	0.00506589962427935
nonverbal IQ	duplication	0.00374365588011232	0.00440058498476026
nonverbal IQ	language regression	0.0488218188806298	0.0148513384472404
nonverbal IQ	de-novo LoF	0.0119713785900209	0.00641823693854008
nonverbal IQ	de-novo missense	0.0102723787534326	0.00725801386328671
nonverbal IQ	PGS autism	0.0108626363936406	0.00651540861953335
nonverbal IQ	PGS cognitive ability	0.00457470611255818	0.00441620197592601
communication	first word	0.0670651520342532	0.0150107514246157
communication	walking independently	0.00486871645003105	0.00414343597076142
communication	deletion	0.00322508968892813	0.0020697258398928
communication	duplication	0.0028232363129783	0.00322217707444794
communication	language regression	0.035248491910176	0.0117901785715302
communication	de-novo LoF	0.00103184363439522	0.00219928788216338
communication	de-novo missense	0.00302134373142095	0.00380680590458256
communication	PGS autism	0.00109010852307612	0.00235192867244386
communication	PGS cognitive ability	0.00260842181993028	0.00347101916007337
daily living skills	first word	0.0470143491506535	0.0132669955341157
daily living skills	walking independently	0.0197319976800937	0.00768744006477163
daily living skills	deletion	0.00425165596387243	0.00316631408130863
daily living skills	duplication	0.00317647061025971	0.00413578175865037
daily living skills	language regression	0.0101110241481589	0.00680073638039214
daily living skills	de-novo LoF	0.000555943745634373	0.00196641972558646
daily living skills	de-novo missense	0.00245884079469319	0.00353355964880831
daily living skills	PGS autism	8.41710183848394E-06	0.00135750838321471
daily living skills	PGS cognitive ability	0.000301825464353963	0.00176682186435136
motor skills	first word	0.00880626319638758	0.0167726947501058
motor skills	walking independently	0.0394210450755253	0.0340241127523818
motor skills	deletion	0.0142222374086731	0.0162351278423683
motor skills	duplication	0.0111234817702745	0.0200870546156987
motor skills	language regression	0.00492451432485585	0.0136650957214042
motor skills	de-novo LoF	0.00667605166813949	0.0183545587345562
motor skills	de-novo missense	0.0109310681476573	0.0214295399321855
motor skills	PGS autism	0.0190529421860571	0.0252358212767188
motor skills	PGS cognitive ability	0.00067210053576646	0.010455109183904
socialisation	first word	0.0229618769591909	0.0100408221364111
socialisation	walking independently	0.00282886392705549	0.00318625696803741
socialisation	deletion	0.00329258246675735	0.00220664818406385
socialisation	duplication	0.00566981496821438	0.00481464042549229
socialisation	language regression	0.00964239292939792	0.00672813216658726
socialisation	de-novo LoF	4.55834152170775E-05	0.00142570717912985
socialisation	de-novo missense	0.0010173022293646	0.0024852198663026
socialisation	PGS autism	0.000620059144810115	0.00198354095079381
socialisation	PGS cognitive ability	0.00205568652373857	0.00318126282732485
verbal IQ	first word	0.0968756419763033	0.0191136912057621
verbal IQ	walking independently	0.00380096303587769	0.00370731076373208
verbal IQ	deletion	0.00135280541998697	0.00153480373969251
verbal IQ	duplication	0.00288179929588678	0.00408255421776984
verbal IQ	language regression	0.0696678740438212	0.017057935144077
verbal IQ	de-novo LoF	0.00384697637896748	0.00366955675491575
verbal IQ	de-novo missense	0.00255828739971206	0.00332829703709296
verbal IQ	PGS autism	0.00456752279390593	0.00431253365206161
verbal IQ	PGS cognitive ability	0.00345755326925068	0.00380979861875285

### Sheet: 6.
Supplementary Table 6. Comparison with the predictive performance of carrier status of developmental disorder genes
Cohort	n_carriers	PPV	NPV	sensitivity	specificity
MSSNG	19	0.578947368421053	0.843984962406015	0.0691823899371069	0.693972179289026
SPARK	263	0.498098859315589	0.802653709586993	0.0327827827827828	0.313526534783561
SSC	82	0.548780487804878	0.773363178511472	0.0997782705099778	0.96575821104123
